# Distinct promoter regions of the oxytocin receptor gene are hypomethylated in Prader-Willi syndrome and in Prader-Willi syndrome associated psychosis

**DOI:** 10.1101/2021.12.14.21267765

**Authors:** Hannah Marie Heseding, Kirsten Jahn, Christian K. Eberlein, Jelte Wieting, Hannah B. Maier, Phileas Proskynitopoulos, Alexander Glahn, Stefan Bleich, Helge Frieling, Maximilian Deest

## Abstract

**Background:** Prader-Willi syndrome (PWS) is a rare neurodevelopmental disorder caused by a loss of usually paternally expressed, maternally imprinted genes located on chromosome 15q11-q13. Individuals with PWS display a specific behavioral phenotype and have a higher susceptibility than the general population for certain psychiatric conditions, especially psychosis. An impairment of the oxytocin system has been described in Prader-Willi syndrome, but has not yet been investigated on the epigenetic level. Recent studies have pointed out altered methylation patterns of the oxytocin receptor gene (*OXTR*) in various psychiatric disorders, including psychosis.

**Methods:** In this study, we investigated methylation rates of CpG dinucleotides in the promoter region of the oxytocin receptor gene via bisulfite-sequencing using DNA extracted from peripheral blood samples of 31 individuals with PWS and 14 controls matched for age, sex and BMI.

**Results:** Individuals with PWS show significantly lower methylation in the intron 1 region of the *OXTR* than neurotypical controls (p=0.012). Furthermore, male PWS subjects with psychosis show significantly lower methylation of the *OXTR* exon 1 region than those without psychosis (p=0.002). Transcription factor binding site analysis revealed E2F1 as a transcription factor potentially binding to the exon 1 region. E2F1 is physiologically regulated by *Necdin*, an anti-apoptotic protein whose corresponding gene is located within the PWS locus.

**Conclusion:** This study provides evidence of a disruption of the Oxytocin system on an epigenetic level in PWS in general and in individuals with PWS and psychosis.
