## Supplemental Table 1 for "Distinct promoter regions of the oxytocin receptor gene are hypomethylated in Prader-Willi syndrome and in Prader-Willi syndrome associated psychosis"

### Sheet: Exon 1
PCR 1, PCR2
Cycling conditions
15 min	95°C			PCR1
1 min	97°C			Forward primer	TTATTGTAAAATAAATTTATTTGTTAAGG
30 sec	95°C	15x, -1°C per cycle		Reverse primer	ACTTAACACCCAACTACCTACACC
45 sec	63°C
1 min	72°C			PCR2
30 sec	95 °C	25x		Forward primer	AATTTATTTGTTAAGGTTTTGGGA
45 sec	48 °C			Reverse primer	CCCCTACTTAACACCCAACTACCT
1 min	72 °C
5 min	72 °C
SeqPCR
Cycling conditions
1 min	96°C			SeqPCR
10 sec	96°C	28x		Reverse primer	ACTTAACACCCAACTACCT
5 sec	50°C
4 min	60°C

### Sheet: Intron 1
PCR 1
Cycling conditions
15 min	95°C			PCR1
1 min	97°C			Forward primer	AGGTAGTTGGGTGTTAAGTA
30 sec	95°C	15x, -1°C per cycle		Reverse primer	AACCCCTCTCCTAATAAACAT
45 sec	65°C
1 min	68°C
30 sec	95°C	20x
45 sec	50°C
1 min	68°C
5 min	68°C
SeqPCR
Cycling conditions
1 min	96°C			SeqPCR
10 sec	96°C	28x		Reverse primer	AACCCCTCTCCTAATAAACAT
5 sec	50°C
4 min	60°C
